# The transcriptional profile of keloidal Schwann cells

**DOI:** 10.1101/2022.03.16.22272464

**Authors:** Martin Direder, Matthias Wielscher, Tamara Weiss, Maria Laggner, Dragan Copic, Katharina Klas, Daniel Bormann, Vera Vorstandlechner, Erwin Tschachler, Hendrik Jan Ankersmit, Michael Mildner

**Author notes:** **corresponding author:** Michael Mildner, PhD, Department of Dermatology, Medical University of Vienna, Lazarettgasse 14, 1090 Vienna, Austria.

## Abstract

Recently, a specific Schwann cell type with pro-fibrotic and tissue regenerative properties has been identified that contributes to keloid formation. In the present study, we have reanalysed published single cell RNA sequencing (scRNAseq) studies of keloids, healthy skin and normal scars to reliably determine the specific gene expression profile of the keloid-specific Schwann cell type in more detail.

We were able to confirm the presence of the repair-like, pro-fibrotic Schwann cell type in the datasets of all three studies and identified a specific gene set for these Schwann cells. In contrast to keloids, in normal scars the number of Schwann cells was neither increased nor was their gene expression profile distinctly different from Schwann cells of normal skin. In addition, our bioinformatics analysis provided evidence for a role of transcription factors of the kruppel-like factor family and members of the immediate early response genes, in the de-differentiation process of keloidal Schwann cells.

Together, our analysis strengthens the role of the pro-fibrotic Schwann cell type in the formation of keloids. Knowledge on the exact gene expression profile of these Schwann cells will facilitate their identification in other organs and diseases.
