## Supplementary material for "The transcriptional profile of keloidal Schwann cells": Table S6

### Sheet: Tabelle1
		gene regulation in keloidal repair-like SCs compared to myelinating/nonmyelinating SCs						gene regulation after peripheral nerve lesion in rat compared to no lesion source: DOI: 10.1111/j.1471-4159.2005.03635.x
		rel. expression level						rel. expression level
GBN	human homolog	adj_Skin XL	Keloid XL	Keloid CCD	Keloid MD	Mean		5-8h	2d	4d	7d	14d	28d
L15079	ABCB4
D90109	ACSL1
V01217	ACTB
M12919	ALDOA
L06040	ALOX15
M21730	ANXA5
X55572	APOD
L12385	ARF6
AF083269	ARPC1B
M28647	ATP1A1
M14512	ATP1A2
J04629	ATP1B2
D84450	ATP1B3
U72350	BCL2L1
D88250	C1S
M22413	CA3
D14014	CCND1
D16308	CCND2
D16309	CCND3
M15768	CD4															upregulation:
M61875	CD44															rel. expression level UP ≥ 1.8:
X61654	CD63															downregulation:
AF049882	CD82															rel. expression level DOWN ≥ 1.8:
X76489	CD9															no regulation:
U05341	CDC20															GenBank accession number:	GBN
D83349	CDH22															SC-Repair gene expression pattern
D25290	CDH6
L11007	CDK4
D83479	CDO1
M92848	CEACAM1
M65149	CEBPD
M14864	CKM
D38495	CMA1
AF051425	CNMD
D87248	CNTN6
AJ224879	COL2A1
X14209	COX4I1
D10952	COX5B
L33869	CP
AF017637	CPZ
X14788	CREB1
D17512	CRIP2
M36320	CTSH
U09229	CUX1
U17035	CXCL10
U90448	CXCL5
U54791	CXCR4
D13205	CYB5A
U17697	CYP51A1
J03179	DBP
L26525	DDR1
D31734	DLX5
L08505	DYNC1H1
X61043	EEF1A1
J02646	EIF2S1
J04035	ELN
AJ009698	EMB
Z54212	EMP1
S73583	ENPEP
U29339	ERBB3
X67788	EZR
X79807	F10
J02773	FABP3
U75581	FABP4
U13253	FABP5
D26112	FAS
M95591	FDFT1
M34477	FDPS
D64085	FGF5
U58829	FTH1
L32591	GADD45A
M17701	GAPDH
U97142	GFRA1
J04811	GHR
D85760	GNA12
L34067	GPC1
X62404	GPX5
X62660	GSTA4
J02592	GSTM2
X02904	GSTP1
X70685	H1-0
M37584	H2AZ1
M64986	HMGB1
D84418	HMGB2
M12156	HNRNPA1
M63983	HPRT1
X54793	HSPD1
D10862	ID1
D10863	ID2
D10864	ID3
M31837	IGFBP3
M69055	IGFBP6
AF010464	IL7
M34253	IRF1
U60096	ITGB4
X17163	JUN
M26161	KCNA1
AF009133	KLRD1
L38644	KPNB1
U62803	LCAT
U53184	LITAF
L03294	LPL
L12458	LYZ
AF008554	MAGT1
U31367	MAL
X60370	MAP1B
M61177	MAPK3
M25889	MBP
J03752	MGST1
K03242	MPZ
U31463	MYH9
X74815	MYO1E
AB019393	MYOC
Z12152	NEFM
M34384	NES
X63594	NFKBIA
X05137	NGFR
U41663	NLGN3
D13374	NME1
U66274	NPY5R
U17254	NR4A1
L14851	NRXN3
AF014503	NUPR1
M63837	PDGFRA
M86870	PDIA4
U25651	PFKM
D64045	PIK3R1
L02615	PKIA
X15800	PKM
U03763	PLA2G5
X76453	PLAAT3
M23697	PLAT
M20637	PLCD1
X59601	PLEC
L26043	PLIN1
Z49858	PLLP
L25331	PLOD1
M11185	PLP1
M69139	PMP22
M12516	POR
D90164	PPP1CB
D50093	PRNP
Z29649	PRX
D10754	PSMB6
X60790	PTBP1
M20035	PTMA
M33962	PTPN1
D38222	PTPRN
AF025506	RABAC1
L13151	RASA1
X93352	RPL10A
M20156	RPL18
X06148	RPL5
X52445	RPS24
X59051	RPS29
M84716	RPS3A
C07039	RPSA
J03628	S100A4
M54919	S100B
Y09164	SCN7A
U25264	SELENOW
D10831	SELL
M24067	SERPINE1
J04793	SLC4A1
M95738	SLC6A11
X86789	SNCG
D86373	SOAT1
X74593	SORD
AF019109	SORT1
Y13714	SPARC
M27876	STMN1
L20822	STX5
L38247	SYT4
M83107	TAGLN
AF084205	TAOK1
X52498	TGFBI
M31177	THRA
K01934	THRSP
AJ004912	TMED10
D42117	TNFRSF8
Z46372	TOP2A
U50194	TPP2
D49708	TRA2B
V01227	TUBA1A
M97662	UBP1
U07683	UGT8
AJ002967	UTRN
D17615	YWHAZ
